# Mapping inequalities in dementia diagnosis in England: a Bayesian spatial analysis of disease prevalence and case ascertainment

**DOI:** 10.64898/2026.11.09.26367595

**Authors:** Beatrice Taylor, Jessica Jiang, Jason D. Warren, Sebastian J. Crutch

## Abstract

**Background:** By 2030, over one million people in the UK are projected to be living with dementia; however, the NHS estimates that only approximately 65% of individuals with dementia currently receive a formal diagnosis. Understanding the geographic and socioeconomic factors contributing to variation in diagnosis is essential for reducing inequalities in dementia care.

**Methods:** We developed a Bayesian spatial modelling framework to separate underlying dementia prevalence from case ascertainment using routinely collected public datasets at Local Authority District (LAD) level across England. Underlying prevalence was modelled using non-modifiable and modifiable risk factors identified by the Lancet Commission, while diagnosis rates were modelled as a function of healthcare provision and sociodemographic factors. Spatial random effects were incorporated to identify residual geographic variation after accounting for observed covariates. We additionally compared case ascertainment with regional variation in dementia subtype coding as a further measure of diagnostic quality.

**Findings:** Substantial geographic variation in dementia diagnosis remained after accounting for differences in underlying disease prevalence. Urbanicity, deprivation, ethnicity, and healthcare provision were associated with variation in case ascertainment, with spatial effects explaining additional regional variation. Diagnostic specificity varied considerably between regions, with areas of lower case ascertainment tending to exhibit higher proportions of undifferentiated dementia diagnoses.

**Interpretation:** By jointly modelling underlying dementia prevalence and case ascertainment, we can distinguish the factors associated with dementia burden from those associated with diagnosis. This enables the identification of areas with low case ascertainment, which when combined with poor diagnostic specificity, provides an evidence base for targeted regional interventions. Potential interventions include strengthening dementia care pathways through enhanced outreach, more equitable access to diagnostic assessment, and locally tailored models of care.
