## Supplementary material for "Mapping inequalities in dementia diagnosis in England: a Bayesian spatial analysis of disease prevalence and case ascertainment": table_of_datasets

### Sheet: Sheet1
Type	Data type	Variable category	Variable subcategory	Variable	Directly available?	Measurement	Proxy?	Included?	Dataset	Maintainer	Year	Spatial Granularity		Notes	URL
Dependent	Integer			Dementia	Y	% of population with dementia diagnosis			QOF	NHS Digital	24/25	GP catchment			https://digital.nhs.uk/data-and-information/publications/statistical/quality-and-outcomes-framework-achievement-prevalence-and-exceptions-data/2024-25
Independent	Float	Risk factors	Non-modifiable	Age	Y	% of population over 65			Mid year pop estimates	ONS	2024	LAD			https://www.ons.gov.uk/peoplepopulationandcommunity/populationandmigration/populationestimates/datasets/estimatesofthepopulationforenglandandwales
Independent		Risk factors	Non-modifiable	Sex	Y	% of population over 65 who are female			Mid year pop estimates	ONS	2024	LAD			https://www.ons.gov.uk/peoplepopulationandcommunity/populationandmigration/populationestimates/datasets/estimatesofthepopulationforenglandandwales
Independent		Risk factors	Modifiable	Educational attainment	Y	% of population with no educational qualifications			2021 census	ONS	2021	LAD			https://www.ons.gov.uk/datasets/create
Independent		Risk factors	Modifiable	Hearing loss	Y	% of adult population with hearing loss above 25dBHL		N	2019 Hearing loss data tool	NHS England	2019	LAD		No suitable dataset	https://www.england.nhs.uk/publication/joint-strategic-needs-assessment-toolkit/
Independent		Risk factors	Modifiable	High cholesterol	N	% of population with high cholesterol or prescribed statins	Y		QOF (statin)	NHS Digital	24/25	GP catchment		statin prescription from QOF	https://digital.nhs.uk/data-and-information/publications/statistical/quality-and-outcomes-framework-achievement-prevalence-and-exceptions-data/2024-25
Independent		Risk factors	Modifiable	Depression	Y	% of adult population with depression			QOF	NHS Digital	24/25	GP catchment		adult (18+ ) depression counts	https://digital.nhs.uk/data-and-information/publications/statistical/quality-and-outcomes-framework-achievement-prevalence-and-exceptions-data/2024-25
Independent		Risk factors	Modifiable	Traumatic brain injury				N						No suitable dataset
Independent		Risk factors	Modifiable	Physical inactivity	Y	% of adult population physically inactive			Physical inactivity	Department of Health and Social Care	23/24	LAD			https://fingertips.phe.org.uk/search/inactive#page/3/gid/1/pat/6/par/E12000001/ati/501/are/E06000047/iid/93015/age/298/sex/4/cat/-1/ctp/-1/yrr/1/cid/4/tbm/1
Independent		Risk factors	Modifiable	Diabetes	Y	% of adult population with diabetes			QOF	NHS Digital	24/25	GP catchment		adult (18+) count	https://digital.nhs.uk/data-and-information/publications/statistical/quality-and-outcomes-framework-achievement-prevalence-and-exceptions-data/2024-25
Independent		Risk factors	Modifiable	Smoking	Y	% of population smokers			QOF	NHS Digital	24/25	GP catchment		adult (18+) count - denominator of personalised care adjustment	https://digital.nhs.uk/data-and-information/publications/statistical/quality-and-outcomes-framework-achievement-prevalence-and-exceptions-data/2024-25
Independent		Risk factors	Modifiable	Hypertension	Y	% of population with hypertension			QOF	NHS Digital	24/25	GP catchment			https://digital.nhs.uk/data-and-information/publications/statistical/quality-and-outcomes-framework-achievement-prevalence-and-exceptions-data/2024-25
Independent		Risk factors	Modifiable	Obesity	Y	% of population with obesity			QOF	NHS Digital	24/25	GP catchment			https://digital.nhs.uk/data-and-information/publications/statistical/quality-and-outcomes-framework-achievement-prevalence-and-exceptions-data/2024-25
Independent		Risk factors	Modifiable	Excessive alcohol	Y	% of population with alcohol related deaths			Alcohol Profiles	Department of Health and Social Care	23/24	LAD			https://fingertips.phe.org.uk/profile/local-alcohol-profiles/data#page/9/gid/1938132984/pat/15/par/E92000001/ati/501/are/E09000002/iid/93763/age/1/sex/4/cat/-1/ctp/-1/yrr/1/cid/4/tbm/1
Independent		Risk factors	Modifiable	Social isolation	N	% of population often or always lonely	Y		Community Life Survey	GOV.UK	24/25	LAD			https://www.gov.uk/government/statistics/community-life-survey-202425-annual-publication
Independent		Risk factors	Modifiable	Air pollution	Y	% of neighbourhoods in the LAD with very high pollution (NO2/PM2.5 is double WHO guidelines)			Air pollution	Friends of the Earth	2023	LAD			https://policy.friendsoftheearth.uk/download/spreadsheet-air-pollution-data-local-authority
Independent		Risk factors	Modifiable	Visual loss	Y	% of population with new sight loss incidence			Register Blind and partially sighted	NHS Digital	22/23	LAD			https://data.rnib.org.uk/
Independent		Diagnosis factors		GPs per practice	Y	% of population who are GPs (FTE not headcount)			GPW	NHS Digital	24/25	GP catchment			https://digital.nhs.uk/data-and-information/publications/statistical/general-and-personal-medical-services/31-march-2026
Independent		Diagnosis factors		Patients per practice	Y				GPW	NHS Digital	24/25	GP catchment			https://digital.nhs.uk/data-and-information/publications/statistical/general-and-personal-medical-services/31-march-2026
Independent		Diagnosis factors		Ethnicity	Y	% of population with non-white ethnicity			2021 census	ONS	2021	LAD			https://www.ons.gov.uk/datasets/create
Independent		Diagnosis factors		Economic prosperity	N	% of adult population claiming unemployment benefit	Y		Claimant count	ONS	2026	LAD			https://www.ons.gov.uk/employmentandlabourmarket/peoplenotinwork/unemployment/datasets/claimantcountbyunitaryandlocalauthorityexperimental
